# Evaluation and Clinical Validation of Monkeypox Virus Real-Time PCR Assays

**DOI:** 10.1101/2022.11.12.22282254

**Authors:** Margaret G. Mills, Kate B. Juergens, Jolene Gov, Carter McCormick, Reigran Sampoleo, Alisa Kachikis, John K. Amory, Ferric C. Fang, Ailyn C. Pérez-Osorio, Nicole A. P. Lieberman, Alexander L. Greninger

**Author notes:** Address correspondence to Alexander L. Greninger. Authors contributed equally to this work (Margaret G. Mills, Kate B. Juergens).

## Abstract

**BACKGROUND:** In spring of 2022, an outbreak of monkeypox spread worldwide. Here, we describe performance characteristics of monkeypox virus (MPXV)-specific and pan-orthopoxvirus qPCR assays for clinical use.

**METHODS:** We validated probe-based qPCR assays targeting MPXV-specific loci F3L and G2R (genes MPXVgp052/OPG065 and MPXVgp002 and gp190/OPG002, respectively) and a pan-orthopoxvirus assay targeting the E9L locus (MPXVgp057/OPG071). Clinical samples and synthetic controls were extracted using the Roche MP96 or Promega Maxwell 48 instrument. qPCR was performed on the AB7500 thermocycler. Synthetic control DNA and high concentration clinical samples were quantified by droplet PCR. Cross-reactivity was evaluated for camelpox and cowpox genomic DNA, vaccinia culture supernatant, and HSV- and VZV-positive clinical specimens. We also determined analytical performance of the F3L assay using dry swabs, Aptima vaginal and rectal swabs, nasopharyngeal, rectal, and oral swabs, cerebrospinal fluid, plasma, serum, whole blood, breastmilk, urine, saliva, and semen.

**RESULTS:** The MPXV-F3L assay is reproducible at a limit of detection (LoD) of 65.6 copies/mL of viral DNA in VTM/UTM, or 3.3 copies/PCR reaction. No cross-reactivity with herpesviruses or other poxviruses was observed. MPXV-F3L detects MPXV DNA in alternative specimen types, with an LoD ranging between 260-1000 copies/mL, or 5.7-10 copies/PCR reaction. In clinical swab VTM specimens, MPXV-F3L and MPXV-G2R assays outperformed OPXV-E9L by an average of 2.4 and 2.8 Cts, respectively. MPXV-G2R outperformed MPXV-F3L by 0.4 Cts, consistent with presence of two copies of G2R present in labile inverted terminal repeats (ITRs) of MPXV genome.

**CONCLUSIONS:** MPXV is readily detected by qPCR using three clinically validated assays.
