## Supplemental Table 1 for "Evaluation and Clinical Validation of Monkeypox Virus Real-Time PCR Assays"

Supplemental Table 1. Accuracy Study and Ct comparison on 20 MPXV-positive specimens.
Sample	OPXV-E9L	MPXV-F3L	MPXV-G2R
Clin16	17	14.5	13.7
Clin33	17.5	14.9	14.6
Clin18	18.4	16	15.6
Clin19	18.8	16.2	16
Clin31	19.1	16.7	16.3
Clin17	19.5	16.9	16.4
Clin14	19.8	17.2	16.9
Clin32	21.5	19.1	18.7
Clin30	22.9	20.5	20
Clin21	24.7	21.8	21.6
Clin22	25.9	23.5	22.9
Clin13	27.5	25.4	24.8
Clin26	28.2	25.6	25.3
Clin29	28.9	26.6	26.5
Clin28	29.2	26.7	26.4
Clin23	29.4	27.1	26.6
Clin15	30	28.7	28.4
Clin27	31.8	29.2	28.6
Clin24	31.5	30.2	29.3
Clin25	34.5	32.3	31.6
