## Supplemental Table 2 for "Evaluation and Clinical Validation of Monkeypox Virus Real-Time PCR Assays"

Supplemental Table 2. Alphaherpesvirus Interference experiment on MPXV-F3L, MPXV-G2R, and OPXV-E9L
Positivity	Dilution	OPXV_E9L	MPXV_F3L	MPXV_G2R
MPXV/HSV Positive	3.3+E5 Copies/mL	27.2	24.9	25.4
MPXV/HSV Positive	3.3+E5 Copies/mL	27.2	24.9	25.3
MPXV/HSV Positive	3.3+E5 Copies/mL	27.2	25	25.6
MPXV/HSV Positive	3.3+E4 Copies/mL	31.1	28.7	29.4
MPXV/HSV Positive	3.3+E4 Copies/mL	31.3	29.2	29.7
MPXV/HSV Positive	3.3+E4 Copies/mL	31.5	28.9	29.4
MPXV/HSV Positive	3.3+E4 Copies/mL	31.4	29.2	29.7
MPXV/HSV Positive	3.3+E3 Copies/mL	35.2	33.1	34.2
MPXV/HSV Positive	3.3+E3 Copies/mL	35.7	32.4	34.5
MPXV/HSV Positive	3.3+E3 Copies/mL	35.4	33.1	33.8
MPXV/HSV Positive	3.3+E3 Copies/mL	35.2	32.4	33.7
MPXV/HSV Positive	3.3+E4 Copies/mL	31.1	28.8	29.6
MPXV Positive	3.3+E5 Copies/mL	27.5	25.2	25.7
MPXV Positive	3.3+E5 Copies/mL	28.8	26.4	27.1
MPXV Positive	3.3+E5 Copies/mL	27.2	24.8	25.3
MPXV Positive	3.3+E5 Copies/mL	29.6	27.3	27.9
MPXV Positive	3.3+E5 Copies/mL	29.6	27.3	28.2
MPXV Positive	3.3+E5 Copies/mL	28	25.6	26.4
MPXV Positive	3.3+E5 Copies/mL	27.3	25	25.6
MPXV Positive	3.3+E5 Copies/mL	27.5	25.2	25.7
MPXV Positive	3.3+E4 Copies/mL	33	30	31.1
MPXV Positive	3.3+E4 Copies/mL	32.1	29.9	30.5
MPXV Positive	3.3+E4 Copies/mL	31.1	28.8	29.3
MPXV Positive	3.3+E4 Copies/mL	32.8	30.3	30.9
MPXV Positive	3.3+E4 Copies/mL	31.9	29.8	30.3
MPXV Positive	3.3+E4 Copies/mL	32	29.4	30.6
MPXV Positive	3.3+E4 Copies/mL	31.5	29.2	30
MPXV Positive	3.3+E4 Copies/mL	31.1	28.7	29.4
MPXV Positive	3.3+E4 Copies/mL	31	28.7	29.6
MPXV Positive	3.3+E4 Copies/mL	31.1	28.7	29.4
MPXV Positive	3.3+E4 Copies/mL	31	28.6	29.6
MPXV Positive	3.3+E4 Copies/mL	31.4	28.8	29.7
MPXV Positive	3.3+E4 Copies/mL	31.1	28.6	29.5
MPXV Positive	3.3+E4 Copies/mL	31.4	28.9	29.5
MPXV Positive	3.3+E4 Copies/mL	31	28.8	29.4
MPXV Positive	3.3+E4 Copies/mL	31.2	28.8	29.4
MPXV Positive	3.3+E3 Copies/mL	36	33.9	34.6
MPXV Positive	3.3+E3 Copies/mL	35.2	32.4	32.8
MPXV Positive	3.3+E3 Copies/mL	36.2	33.6	35
MPXV Positive	3.3+E3 Copies/mL	35.4	32.4	33.6
MPXV Positive	3.3+E3 Copies/mL	35.4	33.4	34.2
MPXV Positive	3.3+E3 Copies/mL	39.4	32.9	36.6
MPXV Positive	3.3+E3 Copies/mL	35	32.5	33.6
MPXV Positive	3.3+E3 Copies/mL	34.8	33.5	33.5
