## Supplemental Table 3 for "Evaluation and Clinical Validation of Monkeypox Virus Real-Time PCR Assays"

Supplemental Table 3. Alternative Specimen Type Validation Study.
sample_type	Ct	Positivity	copies_mL
Rectal Swab-Aptima	35	Positive	1000
Rectal Swab-Aptima	35.4	Positive	1000
Rectal Swab-Aptima	34.9	Positive	1000
Rectal Swab-Aptima	35.4	Positive	1000
Rectal Swab-Aptima	34.9	Positive	1000
Rectal Swab-Aptima	37.6	Positive	1000
Rectal Swab-Aptima	35.6	Positive	1000
Rectal Swab-Aptima	34.9	Positive	1000
Rectal Swab-Aptima	34.8	Positive	1000
Rectal Swab-Aptima	35.4	Positive	1000
Rectal Swab-Aptima	35.6	Positive	1000
Rectal Swab-Aptima	35.5	Positive	1000
Rectal Swab-Aptima	34.6	Positive	1000
Rectal Swab-Aptima	35.2	Positive	1000
Rectal Swab-Aptima	35.8	Positive	1000
Rectal Swab-Aptima	35	Positive	1000
Rectal Swab-Aptima	35.6	Positive	1000
Rectal Swab-Aptima	34.8	Positive	1000
Rectal Swab-Aptima	35.4	Positive	1000
Rectal Swab-Aptima	35.7	Positive	1000
Rectal Swab-Aptima	41	Negative	0
Rectal Swab-Aptima	41	Negative	0
Rectal Swab-Aptima	41	Negative	0
Rectal Swab-Aptima	41	Negative	0
Rectal Swab-Aptima	41	Negative	0
Rectal Swab-Aptima	41	Negative	0
Rectal Swab-Aptima	41	Negative	0
Rectal Swab-Aptima	41	Negative	0
Rectal Swab-Aptima	41	Negative	0
Rectal Swab-Aptima	41	Negative	0
Rectal Swab-Aptima	41	Negative	0
Rectal Swab-Aptima	41	Negative	0
Rectal Swab-Aptima	41	Negative	0
Rectal Swab-Aptima	41	Negative	0
Rectal Swab-Aptima	41	Negative	0
Rectal Swab-Aptima	41	Negative	0
Rectal Swab-Aptima	41	Negative	0
Rectal Swab-Aptima	41	Negative	0
Rectal Swab-Aptima	41	Negative	0
Rectal Swab-Aptima	41	Negative	0
Vaginal Swab-Aptima	35.6	Positive	1000
Vaginal Swab-Aptima	35.3	Positive	1000
Vaginal Swab-Aptima	34.9	Positive	1000
Vaginal Swab-Aptima	35.2	Positive	1000
Vaginal Swab-Aptima	35	Positive	1000
Vaginal Swab-Aptima	35.1	Positive	1000
Vaginal Swab-Aptima	35.6	Positive	1000
Vaginal Swab-Aptima	35	Positive	1000
Vaginal Swab-Aptima	34.6	Positive	1000
Vaginal Swab-Aptima	35.6	Positive	1000
Vaginal Swab-Aptima	35.6	Positive	1000
Vaginal Swab-Aptima	35.6	Positive	1000
Vaginal Swab-Aptima	35.4	Positive	1000
Vaginal Swab-Aptima	36.4	Positive	1000
Vaginal Swab-Aptima	35.3	Positive	1000
Vaginal Swab-Aptima	36	Positive	1000
Vaginal Swab-Aptima	35.1	Positive	1000
Vaginal Swab-Aptima	34.6	Positive	1000
Vaginal Swab-Aptima	34.8	Positive	1000
Vaginal Swab-Aptima	35.3	Positive	1000
Vaginal Swab-Aptima	41	Negative	0
Vaginal Swab-Aptima	41	Negative	0
Vaginal Swab-Aptima	41	Negative	0
Vaginal Swab-Aptima	41	Negative	0
Vaginal Swab-Aptima	41	Negative	0
Vaginal Swab-Aptima	41	Negative	0
Vaginal Swab-Aptima	41	Negative	0
Vaginal Swab-Aptima	41	Negative	0
Vaginal Swab-Aptima	41	Negative	0
Vaginal Swab-Aptima	41	Negative	0
Vaginal Swab-Aptima	41	Negative	0
Vaginal Swab-Aptima	41	Negative	0
Vaginal Swab-Aptima	41	Negative	0
Vaginal Swab-Aptima	41	Negative	0
Vaginal Swab-Aptima	41	Negative	0
Vaginal Swab-Aptima	41	Negative	0
Vaginal Swab-Aptima	41	Negative	0
Dry Swab	35.3	Positive	810
Dry Swab	37.2	Positive	810
Dry Swab	36.3	Positive	810
Dry Swab	36.3	Positive	810
Dry Swab	36.9	Positive	810
Dry Swab	36.2	Positive	810
Dry Swab	36.8	Positive	810
Dry Swab	38.9	Positive	810
Dry Swab	37.7	Positive	810
Dry Swab	36.7	Positive	810
Dry Swab	37.8	Positive	810
Dry Swab	36.4	Positive	810
Dry Swab	36.6	Positive	810
Dry Swab	37.8	Positive	810
Dry Swab	37.5	Positive	810
Dry Swab	36.5	Positive	810
Dry Swab	35.6	Positive	810
Dry Swab	41	Positive	810
Dry Swab	36.5	Positive	810
Dry Swab	36.3	Positive	810
Dry Swab	41	Negative	0
Dry Swab	41	Negative	0
Dry Swab	41	Negative	0
Dry Swab	41	Negative	0
Dry Swab	41	Negative	0
Dry Swab	41	Negative	0
Dry Swab	41	Negative	0
Dry Swab	41	Negative	0
Dry Swab	41	Negative	0
Dry Swab	41	Negative	0
Dry Swab	41	Negative	0
Dry Swab	41	Negative	0
Dry Swab	41	Negative	0
Dry Swab	41	Negative	0
Dry Swab	41	Negative	0
Dry Swab	41	Negative	0
Dry Swab	41	Negative	0
Dry Swab	41	Negative	0
Dry Swab	41	Negative	0
Dry Swab	41	Negative	0
CSF	32.7	Positive	1000
CSF	33.7	Positive	1000
CSF	32.8	Positive	1000
CSF	35.8	Positive	1000
CSF	33.2	Positive	1000
CSF	33.8	Positive	1000
CSF	33.8	Positive	1000
CSF	33.2	Positive	1000
CSF	33.7	Positive	1000
CSF	34.4	Positive	1000
CSF	33	Positive	1000
CSF	33	Positive	1000
CSF	33.6	Positive	1000
CSF	33.8	Positive	1000
CSF	33.8	Positive	1000
CSF	33.2	Positive	1000
CSF	33.5	Positive	1000
CSF	33.5	Positive	1000
CSF	33.4	Positive	1000
CSF	33.4	Positive	1000
CSF	33.3	Positive	1000
CSF	33.8	Positive	1000
CSF	41	Negative	0
CSF	41	Negative	0
CSF	41	Negative	0
CSF	41	Negative	0
CSF	41	Negative	0
CSF	41	Negative	0
CSF	41	Negative	0
CSF	41	Negative	0
CSF	41	Negative	0
CSF	41	Negative	0
CSF	41	Negative	0
CSF	41	Negative	0
CSF	41	Negative	0
CSF	41	Negative	0
CSF	41	Negative	0
CSF	41	Negative	0
CSF	41	Negative	0
CSF	41	Negative	0
CSF	41	Negative	0
CSF	41	Negative	0
CSF	41	Negative	0
CSF	41	Negative	0
CSF	41	Negative	0
CSF	41	Negative	0
Plasma	33.3	Positive	1000
Plasma	34.3	Positive	1000
Plasma	33.6	Positive	1000
Plasma	33.3	Positive	1000
Plasma	33.1	Positive	1000
Plasma	32.6	Positive	1000
Plasma	33.4	Positive	1000
Plasma	33.5	Positive	1000
Plasma	33.2	Positive	1000
Plasma	33.6	Positive	1000
Plasma	33.6	Positive	1000
Plasma	34.5	Positive	1000
Plasma	33	Positive	1000
Plasma	32.7	Positive	1000
Plasma	33.5	Positive	1000
Plasma	34.3	Positive	1000
Plasma	33.5	Positive	1000
Plasma	33.4	Positive	1000
Plasma	33.2	Positive	1000
Plasma	33.7	Positive	1000
Plasma	32.9	Positive	1000
Plasma	33.7	Positive	1000
Plasma	34.6	Positive	1000
Plasma	41	Negative	0
Plasma	41	Negative	0
Plasma	41	Negative	0
Plasma	41	Negative	0
Plasma	41	Negative	0
Plasma	41	Negative	0
Plasma	41	Negative	0
Plasma	41	Negative	0
Plasma	41	Negative	0
Plasma	41	Negative	0
Plasma	41	Negative	0
Plasma	41	Negative	0
Plasma	41	Negative	0
Plasma	41	Negative	0
Plasma	41	Negative	0
Plasma	41	Negative	0
Plasma	41	Negative	0
Plasma	41	Negative	0
Plasma	41	Negative	0
Plasma	41	Negative	0
Plasma	41	Negative	0
Plasma	41	Negative	0
Plasma	41	Negative	0
Plasma	41	Negative	0
Serum	35.6	Positive	1000
Serum	35.6	Positive	1000
Serum	35.3	Positive	1000
Serum	35.1	Positive	1000
Serum	35.9	Positive	1000
Serum	34.8	Positive	1000
Serum	35.8	Positive	1000
Serum	36.4	Positive	1000
Serum	34.8	Positive	1000
Serum	35.4	Positive	1000
Serum	34.9	Positive	1000
Serum	35.6	Positive	1000
Serum	35.5	Positive	1000
Serum	41	Positive	1000
Serum	34.4	Positive	1000
Serum	36.8	Positive	1000
Serum	36.5	Positive	1000
Serum	35.8	Positive	1000
Serum	34.9	Positive	1000
Serum	34.6	Positive	1000
Serum	34.7	Positive	1000
Serum	35.6	Positive	1000
Serum	41	Negative	0
Serum	41	Negative	0
Serum	41	Negative	0
Serum	41	Negative	0
Serum	41	Negative	0
Serum	41	Negative	0
Serum	41	Negative	0
Serum	41	Negative	0
Serum	41	Negative	0
Serum	41	Negative	0
Serum	41	Negative	0
Serum	41	Negative	0
Serum	41	Negative	0
Serum	41	Negative	0
Serum	41	Negative	0
Serum	41	Negative	0
Serum	41	Negative	0
Serum	41	Negative	0
Serum	41	Negative	0
Serum	41	Negative	0
Serum	41	Negative	0
Serum	41	Negative	0
Whole Blood	36.5	Positive	1000
Whole Blood	35.6	Positive	1000
Whole Blood	35	Positive	1000
Whole Blood	36	Positive	1000
Whole Blood	35.3	Positive	1000
Whole Blood	35.7	Positive	1000
Whole Blood	36.4	Positive	1000
Whole Blood	36	Positive	1000
Whole Blood	34.9	Positive	1000
Whole Blood	35.1	Positive	1000
Whole Blood	35.9	Positive	1000
Whole Blood	35.8	Positive	1000
Whole Blood	35.3	Positive	1000
Whole Blood	35.7	Positive	1000
Whole Blood	35.9	Positive	1000
Whole Blood	36.5	Positive	1000
Whole Blood	36.5	Positive	1000
Whole Blood	35.9	Positive	1000
Whole Blood	35.7	Positive	1000
Whole Blood	38.8	Positive	1000
Whole Blood	37.7	Positive	1000
Whole Blood	37.6	Positive	1000
Whole Blood	37.1	Positive	1000
Whole Blood	41	Negative	0
Whole Blood	41	Negative	0
Whole Blood	41	Negative	0
Whole Blood	41	Negative	0
Whole Blood	41	Negative	0
Whole Blood	41	Negative	0
Whole Blood	41	Negative	0
Whole Blood	41	Negative	0
Whole Blood	41	Negative	0
Whole Blood	41	Negative	0
Whole Blood	41	Negative	0
Whole Blood	41	Negative	0
Whole Blood	41	Negative	0
Whole Blood	41	Negative	0
Whole Blood	41	Negative	0
Whole Blood	41	Negative	0
Whole Blood	41	Negative	0
Whole Blood	41	Negative	0
Whole Blood	41	Negative	0
Whole Blood	41	Negative	0
Whole Blood	41	Negative	0
Whole Blood	41	Negative	0
Whole Blood	41	Negative	0
Whole Blood	41	Negative	0
Breast Milk	38.2	Positive	1000
Breast Milk	36.6	Positive	1000
Breast Milk	35.4	Positive	1000
Breast Milk	35.3	Positive	1000
Breast Milk	34.4	Positive	1000
Breast Milk	35.6	Positive	1000
Breast Milk	34.7	Positive	1000
Breast Milk	35.1	Positive	1000
Breast Milk	34.5	Positive	1000
Breast Milk	35.3	Positive	1000
Breast Milk	35.8	Positive	1000
Breast Milk	35.4	Positive	1000
Breast Milk	34.9	Positive	1000
Breast Milk	34.9	Positive	1000
Breast Milk	35.3	Positive	1000
Breast Milk	36.2	Positive	1000
Breast Milk	35.6	Positive	1000
Breast Milk	34.9	Positive	1000
Breast Milk	34.6	Positive	1000
Breast Milk	34.7	Positive	1000
Breast Milk	41	Negative	0
Breast Milk	41	Negative	0
Breast Milk	41	Negative	0
Breast Milk	41	Negative	0
Breast Milk	41	Negative	0
Breast Milk	41	Negative	0
Breast Milk	41	Negative	0
Breast Milk	41	Negative	0
Breast Milk	41	Negative	0
Breast Milk	41	Negative	0
Breast Milk	41	Negative	0
Breast Milk	41	Negative	0
Breast Milk	41	Negative	0
Breast Milk	41	Negative	0
Breast Milk	41	Negative	0
Breast Milk	41	Negative	0
Breast Milk	41	Negative	0
Breast Milk	41	Negative	0
Breast Milk	41	Negative	0
Breast Milk	41	Negative	0
Nasopharyngeal Swab	35.5	Positive	1000
Nasopharyngeal Swab	36.5	Positive	1000
Nasopharyngeal Swab	36.1	Positive	1000
Nasopharyngeal Swab	36.2	Positive	1000
Nasopharyngeal Swab	35.9	Positive	1000
Nasopharyngeal Swab	36.2	Positive	1000
Nasopharyngeal Swab	36.2	Positive	1000
Nasopharyngeal Swab	36.8	Positive	1000
Nasopharyngeal Swab	35.6	Positive	1000
Nasopharyngeal Swab	36.5	Positive	1000
Nasopharyngeal Swab	36.2	Positive	1000
Nasopharyngeal Swab	35.6	Positive	1000
Nasopharyngeal Swab	36.1	Positive	1000
Nasopharyngeal Swab	36.1	Positive	1000
Nasopharyngeal Swab	36.6	Positive	1000
Nasopharyngeal Swab	36.5	Positive	1000
Nasopharyngeal Swab	36.1	Positive	1000
Nasopharyngeal Swab	35.3	Positive	1000
Nasopharyngeal Swab	36.5	Positive	1000
Nasopharyngeal Swab	35.9	Positive	1000
Nasopharyngeal Swab	35.6	Positive	1000
Nasopharyngeal Swab	36.2	Positive	1000
Nasopharyngeal Swab	35.5	Positive	1000
Nasopharyngeal Swab	41	Negative	0
Nasopharyngeal Swab	41	Negative	0
Nasopharyngeal Swab	41	Negative	0
Nasopharyngeal Swab	41	Negative	0
Nasopharyngeal Swab	41	Negative	0
Nasopharyngeal Swab	41	Negative	0
Nasopharyngeal Swab	41	Negative	0
Nasopharyngeal Swab	41	Negative	0
Nasopharyngeal Swab	41	Negative	0
Nasopharyngeal Swab	41	Negative	0
Nasopharyngeal Swab	41	Negative	0
Nasopharyngeal Swab	41	Negative	0
Nasopharyngeal Swab	41	Negative	0
Nasopharyngeal Swab	41	Negative	0
Nasopharyngeal Swab	41	Negative	0
Nasopharyngeal Swab	41	Negative	0
Nasopharyngeal Swab	41	Negative	0
Nasopharyngeal Swab	41	Negative	0
Nasopharyngeal Swab	41	Negative	0
Nasopharyngeal Swab	41	Negative	0
Nasopharyngeal Swab	41	Negative	0
Nasopharyngeal Swab	41	Negative	0
Nasopharyngeal Swab	41	Negative	0
Nasopharyngeal Swab	41	Negative	0
Urine	37.4	Positive	1000
Urine	38	Positive	1000
Urine	36.5	Positive	1000
Urine	38	Positive	1000
Urine	38.9	Positive	1000
Urine	35.9	Positive	1000
Urine	37.9	Positive	1000
Urine	36.2	Positive	1000
Urine	36.7	Positive	1000
Urine	37.1	Positive	1000
Urine	36.9	Positive	1000
Urine	37.4	Positive	1000
Urine	37.6	Positive	1000
Urine	35.7	Positive	1000
Urine	36.5	Positive	1000
Urine	37.4	Positive	1000
Urine	36	Positive	1000
Urine	35.7	Positive	1000
Urine	39.2	Positive	1000
Urine	39	Positive	1000
Urine	35.5	Positive	1000
Urine	36	Positive	1000
Urine	41	Negative	0
Urine	41	Negative	0
Urine	41	Negative	0
Urine	41	Negative	0
Urine	41	Negative	0
Urine	41	Negative	0
Urine	41	Negative	0
Urine	41	Negative	0
Urine	41	Negative	0
Urine	41	Negative	0
Urine	41	Negative	0
Urine	41	Negative	0
Urine	41	Negative	0
Urine	41	Negative	0
Urine	41	Negative	0
Urine	41	Negative	0
Urine	41	Negative	0
Urine	41	Negative	0
Urine	41	Negative	0
Urine	41	Negative	0
Urine	41	Negative	0
Urine	41	Negative	0
Urine	41	Negative	0
Urine	41	Negative	0
Urine	41	Negative	0
Saliva	38.9	Positive	780
Saliva	36.7	Positive	780
Saliva	35.7	Positive	780
Saliva	38.1	Positive	780
Saliva	35.6	Positive	780
Saliva	37.4	Positive	780
Saliva	36.5	Positive	780
Saliva	36.6	Positive	780
Saliva	36	Positive	780
Saliva	38.7	Positive	780
Saliva	36.2	Positive	780
Saliva	36.5	Positive	780
Saliva	38.7	Positive	780
Saliva	37.9	Positive	780
Saliva	39.1	Positive	780
Saliva	40	Positive	780
Saliva	39	Positive	780
Saliva	37.9	Positive	780
Saliva	36.3	Positive	780
Saliva	36.1	Positive	780
Saliva	36.2	Positive	780
Saliva	38.9	Positive	780
Saliva	41	Negative	0
Saliva	41	Negative	0
Saliva	41	Negative	0
Saliva	41	Negative	0
Saliva	41	Negative	0
Saliva	41	Negative	0
Saliva	41	Negative	0
Saliva	41	Negative	0
Saliva	41	Negative	0
Saliva	41	Negative	0
Saliva	41	Negative	0
Saliva	41	Negative	0
Saliva	41	Negative	0
Saliva	41	Negative	0
Saliva	41	Negative	0
Saliva	41	Negative	0
Saliva	41	Negative	0
Saliva	41	Negative	0
Saliva	41	Negative	0
Saliva	41	Negative	0
Saliva	41	Negative	0
Saliva	41	Negative	0
Saliva	41	Negative	0
Saliva	41	Negative	0
Semen	35.7	Positive	260
Semen	36.1	Positive	260
Semen	36.9	Positive	260
Semen	37.4	Positive	260
Semen	36.5	Positive	260
Semen	35.8	Positive	260
Semen	36	Positive	260
Semen	34.6	Positive	260
Semen	36.7	Positive	260
Semen	36	Positive	260
Semen	36.9	Positive	260
Semen	36.8	Positive	260
Semen	36.3	Positive	260
Semen	37	Positive	260
Semen	36.1	Positive	260
Semen	36.1	Positive	260
Semen	36	Positive	260
Semen	36	Positive	260
Semen	36.3	Positive	260
Semen	37	Positive	260
Semen	41	Negative	0
Semen	41	Negative	0
Semen	41	Negative	0
Semen	41	Negative	0
Semen	41	Negative	0
Semen	41	Negative	0
Semen	41	Negative	0
Semen	41	Negative	0
Semen	41	Negative	0
Semen	41	Negative	0
Semen	41	Negative	0
Semen	41	Negative	0
Semen	41	Negative	0
Semen	41	Negative	0
Semen	41	Negative	0
Semen	41	Negative	0
Semen	41	Negative	0
Semen	41	Negative	0
Semen	41	Negative	0
Semen	41	Negative	0
