## Supplemental Table 4 for "Evaluation and Clinical Validation of Monkeypox Virus Real-Time PCR Assays"

### Sheet: Sheet1
Supplementary Table 4: Analytical sensitivity of MPXV-F3L, MPXV-G2R and OPX-E9L assays. Two confirmatory limit of detection (LoD) panels were performed for each assay with ATCC DNA in VTM and with Viral DNA. LoD was defined as the lowest copy number at which 19/20 samples were detected.
	MPXV-F3L	MPXV-F3L	MPXV-F3L	MPXV-G2R	MPXV-G2R	MPXV-G2R	NVAR-E9L	NVAR-E9L	NVAR-E9L
Panel Type	ATCC Synthetic	ATCC Synthetic	Viral	ATCC Synthetic	ATCC Synthetic	Viral	ATCC Synthetic	ATCC Synthetic	Viral
Panel (Copies/mL)	109	65.6	65.6	109	65.6	65.6	328	109	65.6
Replicate 1	35.8	35.9	34.5	36.8	NDET	33.9	36.5	39.1	36
Replicate 2	NDET	37.4	33.5	38.4	37.3	33.7	37.4	39.3	39
Replicate 3	36.5	37.5	35	36.7	38.5	33.8	36.7	39.1	39.2
Replicate 4	35.9	36.5	35.4	37.5	NDET	34.4	36.7	38.1	36.4
Replicate 5	35.9	36.6	34.8	37.7	NDET	33.9	36.2	NDET	36.3
Replicate 6	36.1	37.6	37	37.4	37.3	34.5	36.2	38.1	37
Replicate 7	36.5	36.6	36.5	37.8	37.1	34.9	36.4	37.7	36.8
Replicate 8	35.2	37.8	35.8	36.6	38.6	34.9	35.6	38	37.4
Replicate 9	35.3	NDET	35.9	36	38.6	34.9	36.9	38	35.8
Replicate 10	35.9	NDET	35.8	38.4	NDET	34.2	35.4	NDET	36.6
Replicate 11	37.6	NDET	34.9	37.7	NDET	33.9	37	NDET	37
Replicate 12	35.5	36.6	34.3	37.5	NDET	33.8	35.8	37.7	36.5
Replicate 13	36.7	36.6	34.5	37.5	NDET	34.8	35.4	38	37
Replicate 14	37.7	NDET	34.6	37.3	NDET	33.6	36	39	35.4
Replicate 15	37.9	36.5	34.5	37.5	36.8	33.7	37.5	38.1	36.6
Replicate 16	37.1	NDET	36.5	NDET	37.7	34.9	37.5	38	36.5
Replicate 17	36.6	NDET	34.5	36.9	37.7	33.9	37.5	36.8	36.2
Replicate 18	36.6	NDET	35.5	37.5	38.1	33.4	36.5	39.2	36
Replicate 19	36.1	37.6	35.2	37.2	NDET	33.6	36.9	37.4	37.2
Replicate 20	36.6	36.5	34.8	37.4	37.4	33.7	36.5	NDET	36.8
